# Longitudinal multi-omics characterization of the malignant evolution in multirelapsing glioblastoma

**DOI:** 10.64898/2026.06.11.26355035

**Authors:** Madeleine H. Lackman, Christopher Wardell, Emilie Darrigues, Annick De Loose, A. Geoffrey Lyle, Yuanqing Xue, Katrina Learned, Allison Cheney, Olena M. Vaske, Sinem Karaman, Vadim Le Joncour, Analiz Rodriguez

**Affiliations:** Individualized Drug Therapy (INDIVIDRUG) Research Program, Faculty of Medicine, University of Helsinki, Helsinki, 00290 Finland; Department of Biomedical Informatics, College of Medicine, University of Arkansas for Medical Sciences, Little Rock, AR 72205, USA; Department of Neurosurgery, College of Medicine, University of Arkansas for Medical Sciences, Little Rock, AR 72205, USA; UC Santa Cruz Genomics Institute, University of California Santa Cruz, Santa Cruz, CA 95064, USA; Department of Molecular, Cell and Developmental Biology, University of California Santa Cruz, Santa Cruz, CA 95064, USA; Wihuri Research Institute, Helsinki, Finland; Neuroscience Center, Helsinki Institute for Life Sciences, University of Helsinki, Helsinki, 00290 Finland; iCAN Digital Precision Cancer Medicine, University of Helsinki, Finland

**Keywords:** Neuro-oncology, glioblastoma, cancer relapse, genomic evolution, single-cell transcriptomics, metastasis

## Abstract

Linking glioblastoma (GBM) evolution to clinical progression is challenged by multiple factors, including tumor location for repeated sample collection, and short patient survival. In a single individual, we collected and analysed samples from 11 operations distributed across 31 months of multi-relapsing and multifocal GBM, including terminal leptomeningeal progression. All samples shared genomic ancestry of the retinoblastoma protein 1 *(RB1)* and neurofibromin 1 *(NF1)* mutations while advanced progression and extracranial metastases featured mutations of tuberous sclerosis complex 2 *(TSC2)*, *PBRM1*, *CD22* and Fanconi anemia supplementation group I (*FANCI*), correlated with clinical resistance to immunotherapies and DNA-damaging agents. Single-cell analytics revealed distinct yet reversible shifts in response to the precision medicine arsenal. GBM parenchymal dissemination and extracranial progression were associated with strengthening of neuron-like cell phenotypes. Our multidimensional study describes GBM evolution over a never reported time scale, and provides a valuable resource linking genetic, molecular, cellular and clinical progressions.

**Statement of significance:** We assembled multidimensional omics data of mutlirelapsing GBM uncovering the cascade of mutations associated with GBM progression, transcriptomic response to therapies and evolution of phenotypic cell states that ultimately lead to extracranial progression. This unique resource sheds light on GBM evolution at the genetic, transcriptomic, cellular and clinical levels.
