## Supplementary Table 1 for "Longitudinal multi-omics characterization of the malignant evolution in multirelapsing glioblastoma"

### Sheet: ScRNAseq_parameters
Supplemental data table 1. Filtering and clustering parameters for single-cell RNA sequencing (scRNAseq) data of 7 reccurent glioblastoma samples in chronological order.
	S35585	S35654	S35914	S35766	S366401	S36679	S36682
Timepoint	T4 (2.9.2020)	T5 (26.10.2020)	T6 (14.01.2021)	T7 (30.3.2021)	T8 (5.11.2021)	T9 (9.12.2021)	T10 (13.12.2021)
Seurat
min.cells	3
min.features	200
cell_count	1762	9079	4900	17828	7995	1641	817
feature_count	18822	22643	18187	22115	22025	16418	17555
nFeature_RNA	>200	>200	>200	>200	>200	>200	>200
nFeature_RNA	<5000	<5000	<3000	<3000	<6000	<3000	<6000
pt.mito	<15	<15	<15	<15	<15	<15	<15
pt.rRNA	>3	>3	>3	>3	>3	>3	>3
pt.rRNA	<30	<30	<25	<30	<30	<35	<30
filtered cell count	1357	7423	4212	15339	5973	1176	563
filtered cell count-%	77.0148	81.7601	85.9592	86.0388	74.7092	71.6636	68.9106
logNormalize	10000
nfeatures	2000
MERGED
anchoring dims	50
regressed vars	nCount_RNA, pt.mito, pt.rRNA
neighb. dims	40
clustering res.	0.6
clusters	20
FindMarkers(), min.pct	0.25
